# Improvement in Kidney Function in Patients with Chronic Hepatitis B and Chronic Kidney Disease after switching to Tenofovir Alafenamide Fumarate: A Systematic Review with Single Arm Meta-analysis

**DOI:** 10.1101/2025.06.29.25330521

**Authors:** João Galdino de Pascoa Junior, Ramon Huntermann, Victor Machado Viana Gomes, Frederico de Sousa Marinho Mendes Filho, João Marcelo Vallim Bertozzi, Paulo Ricardo Gessolo Lins

## Abstract

**Objective:** Tenofovir Disoproxil Fumarate (TDF) is effective in treating Hepatitis B Virus (HBV) but has been associated with nephrotoxicity. In contrast, Tenofovir Alafenamide Fumarate (TAF) has emerged as a safer alternative, reducing kidney exposure while maintaining antiviral efficacy. This meta-analysis evaluates improvements in kidney function following the switch from TDF to TAF.

**Methods:** Our study was registered in PROSPERO (CRD42024565358) and included 10 randomized controlled trials (RCTs) involving 1,179 patients with Chronic Kidney Disease (CKD). We compared renal function before and after switching to TAF

**Results:** Significant improvements in glomerular filtration rate (GFR) were observed, indicating enhanced kidney function post-switch. The findings confirm that TAF demonstrates a superior renal safety profile compared to TDF, particularly in long-term treatments.

**Conclusion:** The clinical relevance of TAF for HBV patients with CKD aligns with current guideline shifts favoring TAF. Despite limitations such as high heterogeneity, this study supports TAF as a safer management strategy for HBV patients with CKD, demonstrating improved kidney outcomes and reduced nephrotoxicity risks. These findings support its broader use in clinical practice and highlight the need for further research on long-term renal outcomes.
