## Supplemental Table for "Improvement in Kidney Function in Patients with Chronic Hepatitis B and Chronic Kidney Disease after switching to Tenofovir Alafenamide Fumarate: A Systematic Review with Single Arm Meta-analysis"

### Sheet: UP C Week 0
Study	´Author´	´Year´	´event.e´	´n.e´	`outcome_type`
Renal safety and biochemical changes for 2 years after switching to tenofovir alafenamide from long-term	Tetsuya Hosaka	2022	106	306	eGFR
Treatment and Renal Outcomes Up to 96 Weeks After Tenofovir Alafenamide Switch From Tenofovir	Hidenori Toyoda	2021	86	352	eGFR
Tenofovir alafenamide after switching from entecavir or nucleos(t)ide combination therapy for patients	Eiichi Ogawa	2020	6	36	eGFR
Tenofovir alafenamide is effective and has superior renal safety in chronic kidney disease (CKD) among	Eiichi Ogawa	2019	23	82	eGFR
Safety and efficacy at 1 year after switching from tenofovir disoproxil fumarate (TDF) to tenofovir	E Gane	2018	9	51	eGFR
Switching to tenofovir alafenamide for nucleos(t)ide analogue-experienced patients with chronic hepatitis B	Eiichi Ogawa	2022	15	87	eGFR
Sequential HBV treatment with tenofovir alafenamide for patients with chronic hepatitis B	Eiichi Ogawa	2021	16	114	eGFR
INCREASED TREATMENT RESPONSE AND BONE DENSITY IN PATIENTS WITH CHRONIC HEPATITIS B	Eiichi Ogawa	2022	13	21	eGFR
Renal safety after switching from long-term nucleotide analogue treatment to tenofovir alafenamide	Tetsuya Hosaka	2018	16	53	eGFR
Clinical outcomes of chronic hepatitis B patients who switched from entecavir or tenofovir disoproxil	Eiichi Ogawa	2020	13	77	eGFR
